# Systematic comparison of family history and polygenic risk across 24 common diseases

**DOI:** 10.1101/2022.07.06.22277333

**Authors:** Nina Mars, Joni V. Lindbohm, Pietro della Briotta Parolo, Elisabeth Widén, Jaakko Kaprio, Aarno Palotie, FinnGen, Samuli Ripatti

## Abstract

Family history is the standard indirect measure of inherited susceptibility in clinical care, while polygenic risk scores (PRS) have more recently demonstrated potential for more directly capturing genetic risk in many diseases. No studies have systematically compared how these overlap and complement each other across common diseases. Within FinnGen (N=306,418), we leverage family relationships, up to 50 years of nationwide registries, and genome-wide genotyping to examine the interplay of family history and genome-wide PRSs. We explore the dynamic for three types of family history across 24 common diseases: first- and second-degree family history, and parental causes of death. Covering a large proportion of the burden of non-communicable diseases in adults, we show that family history and PRS are independent and not interchangeable measures, but instead provide complementary information of inherited disease susceptibility. The PRSs explained on average 10% of the effect of first-degree family history, and first-degree family history 3% of PRSs, and PRS effects were independent of both early- and late-onset family history. The PRS stratified the risk similarly in individuals with and without family history. In most diseases, including coronary artery disease, glaucoma, and type 2 diabetes, a positive family history with a high PRS was associated with a considerably elevated risk, whereas a low PRS compensated completely for the risk implied by positive family history. This study provides a catalogue of risk estimates for both family history of disease and PRSs, and highlights opportunities for a more comprehensive way of assessing inherited disease risk across common diseases.
