## Supplementary Tables for "Systematic comparison of family history and polygenic risk across 24 common diseases"

### Sheet: Supplementary Table 1
Supplementary Table 1. Cohorts and biobanks in FinnGen Data Freeze 7.
	Full dataset	First-degree family history dataset	Dataset for parental causes of death
AURIA BIOBANK*	33527	4735	24556
BIOBANK OF CENTRAL FINLAND*	8394	1074	6567
BIOBANK OF EASTERN FINLAND*	10575	1534	7749
BLOOD SERVICE BIOBANK	34618	6858	33980
BOREALIS BIOBANK*	9310	1132	6551
HELSINKI BIOBANK*	64814	8504	51079
FINNISH CLINICAL BIOBANK TAMPERE*	21566	2706	16631
TERVEYSTALO BIOBANK	7099	1186	6857
THL BIOBANK ATBC	8817	224	508
THL BIOBANK BOTNIA**	11822	0	6684
THL BIOBANK COROGENE**	4628	264	1718
THL BIOBANK FINHEALTH 2017	5901	811	4863
THL BIOBANK FinIPF**	208	20	84
THL BIOBANK FINRISK 1992	4925	529	2804
THL BIOBANK FINRISK 1997	7065	753	4108
THL BIOBANK FINRISK 2002	6924	810	4915
THL BIOBANK FINRISK 2007	5144	636	3676
THL BIOBANK FINRISK 2012	5255	767	4279
THL BIOBANK GENERISK	6880	1177	6647
THL BIOBANK HEALTH 2000	6506	511	3480
THL BIOBANK HEALTH 2011	710	125	673
THL BIOBANK HHS	3393	132	351
THL BIOBANK KUUSAMO	233	31	193
THL BIOBANK MIGRAINE**	7975	0	6020
THL BIOBANK SUPER**	8482	1341	7981
THL BIOBANK T1D**	10210	0	9086
THL BIOBANK TWINS	11437	3584	5942
Sum	306418	39444***	227982****
* Hospital-based biobanks
** Disease-based cohorts, some containing healthy relatives
*** From analyses on first-degree family history, the number of individuals excluded due to potential overlap with the genome-wide association study (GWAS) used for generating the polygenic risk score: 3162 for chronic kidney disease, 2842 for stroke and coronary artery disease, 920 for colorectal cancer, 114 for atrial fibrillation, and 5208 for hypertension.
**** From analyses on parental causes of death, the number of individuals excluded due to potential overlap with the GWAS used for generating the polygenic risk score: 17951 for chronic kidney disease, 16341 for stroke and coronary artery disease, 2646 for colorectal cancer, 838 for atrial fibrillation, and 22939 for hypertension.

### Sheet: Supplementary Table 2
Supplementary Table 2. Description of genome-wide association studies used for generating the 27 polygenic risk scores (PRS).
Disease studied	GWAS disease / trait	Variants in PRS in FinnGen	Direction of effect for PRS based on biomarker GWAS	First author and year	Link to publication	GWAS Ethnicity	Additional details	N Cases / N Controls	GWAS overlap with FinnGen (subcohorts with any overlap excluded from analyses on respective disease)	Source for full summary statistics (links accessed Feb 26, 2021)
Alcohol use disorder	Drinks per week	1,089,551		Liu et al 2019	https://doi.org/10.1038/s41588-018-0307-5	European	-	527,282 / 0	No overlap; Finnish individuals excluded from GWAS	https://conservancy.umn.edu/handle/11299/20156
Alzheimer's disease	Alzheimer's disease	1,092,011		Jansen et al 2019	https://doi.org/10.1038/s41588-018-0311-9	European	-	71,880 / 383,378	No overlap detected	https://ctg.cncr.nl/software/summary_statistics
Asthma	Asthma	668,286		Zhu et al 2019	https://doi.org/10.1183/13993003.01507-2019	European	-	46,802 / 347,481	No overlap detected	https://www.ebi.ac.uk/gwas/studies/GCST008916
Atopic dermatitis	Atopic dermatitis	1,090,702		Paternoster et al 2015	https://doi.org/10.1038/ng.3424	88.2% European, 11.8% East Asian, African-American, or Latin American	-	21,399 / 95,464	No overlap detected	https://data.bris.ac.uk/data/dataset/28uchsdpmub118uex26ylacqm
Atrial fibrillation	Atrial fibrillation	1,091,491		Nielsen et al 2018	https://doi.org/10.1038/s41588-018-0171-3	European	-	60,620 / 970,216	Individuals with potential overlap in the COROGENE cohort excluded (potential controls in the GWAS).	http://csg.sph.umich.edu/willer/public/afib2018/
Breast cancer	Breast cancer	1,079,089		Michailidou et al 2017	https://doi.org/10.1038/nature24284	European 89%, East Asian 11%	-	137,045 / 119,078	No overlap detected	http://bcac.ccge.medschl.cam.ac.uk/bcacdata/oncoarray/oncoarray-and-combined-summary-result/gwas-summary-results-breast-cancer-risk-2017/
Chronic kidney disease	Estimated glomerular filtration rate (eGFR)	1,090,783	High eGFR → low PRS; effect size reversed in results	Wuttke et al 2019	https://doi.org/10.1038/s41588-019-0407-x	European	-	567,460 / 0	FINRISK 1992-2012 cohorts with potential overlap excluded.	http://ckdgen.imbi.uni-freiburg.de/
Colorectal cancer	Colorectal cancer	1,087,843		Law et al 2019	https://doi.org/10.1038/s41467-019-09775-w	European	-	34,627 / 71,379	Individuals potential overlap excluded based on information about genotyping array.	-
Coronary artery disease	Coronary artery disease	1,090,048		Nikpay et al. 2015	https://doi.org/10.1038/ng.3396	77% European, 13% South Asian, 6% East Asian, 4% other	-	60,801 / 123,504	Individuals in COROGENE cohort excluded. Individuals within FINRISK 1992-2007 with potential overlap excluded.	http://www.cardiogramplusc4d.org/data-downloads/
Depression	Major depressive disorder	1,091,613		Wray et al 2018	https://doi.org/10.1038/s41588-018-0090-3	European	-	59,851 / 113,154	No overlap detected	https://www.med.unc.edu/pgc/download-results/mdd/
Epilepsy	Generalized epilepsy	835,537		Abou-Khalil et al 2018	https://doi.org/10.1038/s41467-018-07524-z	European	-	3,769 / 29,677	No overlap detected	http://www.epigad.org/gwas_ilae2018_16loci.html
Glaucoma	Multi-trait: glacoma, intra-ocular pressure, vertical cup-disc ratio (adjusted and unadjusted with vertical disc diameter)	1,082,518		Craig et al 2020	https://doi.org/10.1038/s41588-019-0556-y	European	-	351,696 / 0	No overlap detected	https://www.ebi.ac.uk/gwas/studies/GCST009722
Gout	Urate	1,092,214	High urate → high PRS	Tin et al 2019	https://doi.org/10.1038/s41588-019-0504-x	63.1% European, 27.5% East Asian, 7.4% African-American, <2% South Asian, <0.5% Hispanic	-	457,690 / 0	No overlap detected	http://ckdgen.imbi.uni-freiburg.de/
Hip osteoarthritis	Hip osteoarthritis	1,052,273		Tachamazidou et al 2019	https://doi.org/10.1038/s41588-018-0327-1	European	-	15,704 / 378,169	No overlap detected	https://www.ebi.ac.uk/gwas/publications/30664745
Hypercholesterolemia	Low-density lipoprotein	1,091,280	High LDL → high PRS	-	-	European	Internally run GWAS within UK Biobank (UK Biobank application number 22627), BOLT-LMM	340,951 / 0	No overlap detected	-
Hypertension	Systolic blood pressure	1,077,894		Evangelou et al 2018	https://doi.org/10.1038/s41588-018-0205-x	European	-	757,601 / 0	Individuals in COROGENE cohort excluded. Individuals within FINRISK 1992-2007, Health 2000, and the Twin Study with potential overlap excluded.	https://www.ebi.ac.uk/gwas/studies/GCST006624
Hypothyroidism	Hypothyroidism	1,092,122		-	-	European	Internally run GWAS within UK Biobank (UK Biobank application number 22627)	14,871 / 391,429	No overlap detected	-
Knee osteoarthritis	Knee osteoarthritis	1,052,275		Tachamazidou et al 2019	https://doi.org/10.1038/s41588-018-0327-1	European	-	24,955 / 378,169	No overlap detected	https://www.ebi.ac.uk/gwas/publications/30664745
Osteoporosis	Bone mineral density (BMD)	1,091,549	Low BMD → high PRS	Kim 2018	https://dx.doi.org/10.1371%2Fjournal.pone.0200785	European	-	394,929 / 0	No overlap detected	https://grasp.nhlbi.nih.gov/FullResults.aspx
Prostate cancer	Prostate cancer	1,092,093		Schumacher et al 2018	https://doi.org/10.1038/s41588-018-0142-8	European	-	79,148 / 61,112	No overlap detected	http://practical.icr.ac.uk/blog/?page_id=8088
Seropositive rheumatoid arthritis	Rheumatoid arthritis	1,083,565		Okada et al 2013	https://doi.org/10.1038/nature12873	European	>80% of individuals in the GWAS were seropositive for anti-citrullinated peptide antibody or rheumatoid factor	14,361 / 43,923	No overlap detected	http://plaza.umin.ac.jp/~yokada/datasource/software.htm
Stroke	Any stroke	1,088,719		Malik et al 2018	https://doi.org/10.1038/s41588-018-0058-3	European		40,585 / 406,111	Individuals in COROGENE cohort excluded. Individuals within FINRISK 1992-2007 with potential overlap excluded.	https://www.megastroke.org/index.html
Type 2 diabetes	Type 2 diabetes	1,091,608		Mahajan et al 2018	https://doi.org/10.1038/s41588-018-0241-6	European	-	74,124 / 824,006	No overlap detected	http://diagram-consortium.org/downloads.html
Venous thromboembolism	Venous thromboembolism	1,052,790		Klarin et al 2019	https://doi.org/10.1038/s41588-019-0519-3	European	-	26,066 / 624,053	No overlap detected	Available on request through dbGAP, accession code no. phs001672.v2.p1

### Sheet: Supplementary Table 3
Supplementary Table 3. Disease definitions.
		Hospital discharge registry			Hospital discharge registry codes to exclude			Cause of death registry			Cause of death registry codes to exclude			Operations
Disease	Additional definitions	ICD-10	ICD-9	ICD-8	ICD-10	ICD-9	ICD-8	ICD-10	ICD-9	ICD-8	ICD-10	ICD-9	ICD-8	NOMESCO	Finnish Hospital League	Heart patient codes V1	Heart patient codes V2	Kela* reimbursement codes	Purchases with ATC codes	ICD-O-3 in the Finnish Cancer Registry
Malignant neoplasm of prostate																		Code 115		C61
Malignant neoplasm of breast																		Code 116		C50
Colorectal cancer
Malignant neoplasm of colon																		Code 130 with ICD-10 C18		C18
Malignant neoplasm of rectosigmoid junction																		Code 130 with ICD-10 C19		C19
Malignant neoplasm of rectum																		Code 130 with ICD-10 C20		C20
Atrial fibrillation and flutter	Eligibility for reimbursement of dronedarone	I48	4273	42792				I48	4273	42792								Codes 207 and 351 with ICD-10 I48
Type 2 diabetes	Individuals with type 1 diabetes were excluded from cases (ICD-10 E10.[0-9], ICD-9 250[0-8]B as a hospital discharge diagnosis or cause of death, or ICD-10 E10 for eligibility of reimburse medications)																		A10B
Type 2 diabetes with coma		E11.0	2502A	-				E11.0	2502A	-
Type 2 diabetes with ketoacidosis		E11.1	2501A	-				E11.1	2501A	-
Type 2 diabetes with renal complications		E11.2	2503A	-				E11.2	2503A	-
Type 2 diabetes with ophthalmic complications		E11.3	2504A	-				E11.3	2504A	-
Type 2 diabetes with neurological complications		E11.4	2505A	-				E11.4	2505A	-
Type 2 diabetes with peripheral circulatory complications		E11.5	2506A	-				E11.5	2506A	-
Type 2 diabetes with other specified/multiple/unspecified complications		E11.[6-8]	2507A|2508A	-				E11.[6-8]	2507A|2508A	-								Any with ICD-10 E11
Type 2 diabetes without complications		E11.9	2500A	-				E11.9	2500A	-
Hypercholesterolemia	Statin purchases used a proxy for hypercholesterolemia																		C10AA
Major coronary heart disease event	Only main diagnoses accepted in the hospital discharge registry	I20.0|I21|I22	410|4110	410|4110				I2[1-5]|I46|R96|R98	41[0-4]|798	41[0-4]|798		7980A
Myocardial infarction		I21|I22	410	410				I21|I22	410	410
Coronary angiopasty														^FNF|^FNG|^TFN40|^FN1AT|^FN1BT|^FN1YT		^82$|^83$|^84$	^AN2|^AN3|^AN4|^ANA|^ANB
Coronary artery bypass grafting														^FNA|^FNB|^FNC|^FND|^FNE	^5311$|^5312$|^5313$|^5314$|^5315$	^11$|^25$|^111$|^112$|^113$|^119$	^AA1|^AA2|^AA3|^AAX
Hypertension		I10	4039A|4019X	401|402|403|404				I10	4039A|4019X	401|402|403|404
Venous thromboembolism		I26|I80|O871|O88.2	415|451|6713|6714|6732	450|451|671|6739	I800	4510		I26|I80|O871|O882	415|451|6713|6714|6732	450|451|671|6739	I800	4510
Depression		F3[2-3]	2961|2968	79020|2980				F3[2-3]	2961|2968|3004	79020|2980|3004
Alcohol use disorder, Swedish definition
Mental and behavioural disorders due to alcohol, excluding acute intoxication		F10	303|291	291|303	F100			F10	303|291	291|303	F100
Acute alcohol intoxication		F10.0	3050A	-				F10.0	3050A	-
Degeneration of nervous system due to alcohol		G31.2	-	-				G31.2	-	-
Epileptic seizures related to alcohol		G40.51	-	-				G40.51	-	-
Alcohol induced polyneuropathy		G62.1	3575A	-				G62.1	3575A	-
Alcoholic myopathy		G72.1	-	-				G72.1	-	-
Alcoholic cardiomyopathy		I42.6	4255	-				I42.6	4255	-
Alcoholic gastritis		K29.2	5353A	-				K29.2	5253A	-
Alcoholic liver disease		K70	571[0-3]	5710				K70	571[0-3]	5710
Acohol-induced acute pancreatitis		K85.2	5770D|5770E	-				K85.2	5770D|5770E	-
Alcohol-induced chronic pancreatitis		K86.0	5771C|5771D	-				K86.0	5771C|5771D	-
Maternal care for (suspected) damage to fetus from alcohol		O35.4	-	-				O35.4	-	-
Fetus and newborn affected by maternal use of alcohol		P04.3	7607A	-				P04.3	7607A	-
Fetal alcohol syndrome (dysmorphic)		Q86.0	-	-				Q86.0	-	-
Accidental poisoning by and exposure to alcohol		X45	-	-				X45	-	-
Guidance and medical advice to a person with alcohol abuse		Z71.4	-	-				Z71.4	-	-
Alcohol-induced pseudo-Cushing syndrome		E24.4	-	-				E24.4	-	-
Toxic effect of ethanol		T51.0	9800	9800				T51.0	9800	9800
Toxic effect of unspecified or or other (non-ethanol) alcohols		T51	980	980	T510	9800		T51	980	980	T510	9800
Use of disulfiram, acamprosate or naltrexone																			N07BB01|N07BB03|N07BB04
Seropositive rheumatoid arthritis
Felty syndrome		M05.0	7141	71210				M05.0	7141	71210
Rheumatoid lung disease		M05.1|J99.0	-	-				M05.1|J99.0	-	-
Other/unspecified seropositive rheumatoid arthritis		M05.[8-9]	7140A	-				M05.[8-9]	7140A	-
Seropositive rheumatoid arthritis, wide		M05	7140A|7141	-				M05	7140A|7141	-
Gout
Gout, general		M10	2740	2740				M10	2740	2740								Code 212
Idiopathic gout		M10.0	-	-				M100	-	-
Gout due to impairment of renal function		M10.3	-	-				M103	-	-
Other secondary gout		M10.4	-	-				M104	-	-
Gout, unspecified		M10.[8-9]	-	-				M10[8-9]	-	-
Primary care contacts with gout		M10|E79.0	-	-				-	-	-
Medication purchases for gout	Exclude individuals with eligibility for reimbursed medications for hematologic malignancies or chronic kidney disease																		M04AA01|M04AA03|M04AB03
Osteoporosis
Osteoporosis, general		M8[0-2]	733[0-1]	7230|72391				M8[0-2]	733[0-1]	7230|72391
Eligibility for reimbursed medications for osteoporosis																		Code 318 with ICD-10 M80
Medication purchases for osteoporosis																			M05BA|M05BB|M05BX
Hip osteoarthritis
Primary coxarthrosis, bilateral		M160	-	-				M160	-	-
Other secondary coxarthrosis		M167	7152E	-				M167	7152E	-
Coxarthrosis, general		M16	7151E|7152E	71300				M16	7151E|7152E	71300
Knee osteoarthritis
Primary gonarthrosis, bilateral		M170	-	-				M170	-	-
Other secondary gonarthrosis		M175	7152F	-				M175	7152F	-
Gonarthrosis, general		M17	7151F|7152F	71301				M17	7151F|7152F	71301
Alzheimer's disease
Alzheimer’s disease, wide definition		G30|F00	3310	29010				G30|F00	3310	29010								Code 307 with ICD G30|F00|3110	N06D
Dementia in Alzheimer disease		F00	-	29010				F00	-	29010
Stroke, excluding subarachnoid hemorrhage		I61|I63|I64	431|4330A|4331A|4339A|4340A|4341A|4349A|436	431|433|434|436	I636		43101|43191	I61|I63|I64	431|4330A|4331A|4339A|4340A|4341A|4349A|436	431|433|434|436	I636		43101|43191
Epilepsy		G40	345	345		3452|3453	34520	G40	345	345		3452|3453	34520					Code 111
Glaucoma		H4[0-2]						H4[0-2]
Glaucoma suspect		H400	3650	37597				H400	3650	37597
Primary open-angle glaucoma		H401	3651	3751[0-3]			37511	H401	3651	3751[0-3]			37511
Primary angle-closure glaucoma		H402	3652	37500|37511				H402	3652	37500|37511
Glaucoma secondary to eye trauma		H403	3656E	-				H403	3656E	-
Glaucoma secondary to eye inflammation		H404	3656F|3656B	36401				H404	3656F|3656B	-
Glaucoma secondary to other eye disorders		H405	3655|3656A	-				H405	3655|3656A	-
Glaucoma secondary to drugs		H406	3653A	-				H406	3653A	-
Other and unspecified glaucoma		H40[8-9]	3656X|3656C|365[8-9]	3752|3759			37597	H40[8-9]	3656X|3656C|365[8-9]	3752|3759			37597
Use of antiglaucoma preparations and miotics																			S01EA
Glaucoma in diseases classified elsewhere		H42	3654A	-				H42	3654A	-
Eligibility for reimbursed medications in glaucoma																		Code 114
Hypothyroidism (congenital or acquired)
Congenital iodine-deficiency syndrome/hypothyroidism		E00|E03[0-1]	243	243				E00|E03[0-1]	243	243
Iodine-deficiency-related goitre		E01	-	-	E018			E01	-	-	E018
Iodine-deficiency-related thyroid disorders and allied conditions		E018	-	-				E018	-	-
Subclinical iodine-deficiency hypothyroidism		E02	-	-				E02	-	-
Hypothyroidism due to medicaments and other exogenous substances		E032	2443	-				E032	2443	-
Postinfectious hypothyroidism		E033	2448A	-				E033	2448A	-
Atrophy of thyroid (acquired)		E034	2448B	-				E034	2448B	-
Myxoedema coma		E035	-	-				E035	-	-
Hypothyroidism,other/unspecified		E03[8-9]	244[8-9]	244		2448A|2448B	24409	E03[8-9]	244[8-9]	244		2448A|2448B						Code 104 with ICD E03	H03A
Asthma		J45|J46	493	493				J45|J46	493	493
Atopic dermatitis		L20	6918	691		6918X		L20	6918	691		6918X						Any with ICD-10 L20
Chronic kidney disease
Chronic kidney disease		N18	585	-				N18	585	-								Code 138
Dialysis		Z992|Y841	-	-				Z992|Y841	-	-								Code 137
*KELA = the Social insurance Institute of Finland

### Sheet: Supplementary Table 4
Supplementary Table 4. Odds ratios (OR) with 95% confidence intervals (95% CI) for polygenic risk score (PRS; per standard deviations, SD) and positive first-degree family history (FH1st).
Disease	PRS	PRS adjusted with FH1st	FH1st	FH1st adjusted with PRS	N cases / N controls	Prevalence of FH1st
	OR per SD (95% CI)	OR (95% CI)	OR (95% CI)	OR (95% CI)
Alcohol use disorder	1.19 (1.14–1.25)	1.19 (1.13–1.24)	2.21 (1.91–2.56)	2.17 (1.87–2.51)	2201 / 37243	0.0554964
Alzheimer's disease	1.64 (1.50–1.79)	1.61 (1.48–1.76)	2.06 (1.64–2.59)	1.87 (1.48–2.35)	582 / 38862	0.0487527
Asthma	1.43 (1.39–1.48)	1.42 (1.37–1.47)	1.79 (1.64–1.96)	1.71 (1.57–1.87)	4105 / 35339	0.113249
Atopic dermatitis	1.28 (1.21–1.34)	1.27 (1.21–1.34)	1.86 (1.48–2.35)	1.80 (1.42–2.27)	1609 / 37835	0.0237805
Atrial fibrillation	1.87 (1.79–1.96)	1.83 (1.75–1.92)	1.94 (1.77–2.13)	1.72 (1.56–1.89)	2626 / 36704	0.160912
Breast cancer	1.71 (1.59–1.84)	1.66 (1.54–1.78)	2.36 (1.97–2.83)	1.99 (1.65–2.40)	886 / 14395	0.097703
Chronic kidney disease	1.15 (1.05–1.26)	1.15 (1.05–1.26)	3.25 (2.41–4.37)	3.23 (2.40–4.35)	515 / 35767	0.0270658
Colorectal cancer	1.61 (1.46–1.77)	1.59 (1.44–1.75)	2.57 (1.77–3.72)	2.25 (1.54–3.27)	438 / 39006	0.0228932
Coronary artery disease	1.52 (1.44–1.60)	1.50 (1.42–1.58)	1.57 (1.41–1.75)	1.47 (1.32–1.64)	2113 / 34489	0.150511
Depression	1.26 (1.22–1.30)	1.25 (1.21–1.29)	1.87 (1.71–2.05)	1.82 (1.66–1.99)	4889 / 34555	0.0905841
Epilepsy	1.12 (1.05–1.20)	1.12 (1.05–1.20)	1.67 (1.24–2.24)	1.66 (1.24–2.23)	1056 / 38388	0.0278623
Glaucoma	1.68 (1.59–1.78)	1.65 (1.56–1.74)	2.60 (2.25–3.00)	2.35 (2.03–2.71)	1415 / 38029	0.0690346
Gout	1.69 (1.60–1.78)	1.67 (1.58–1.76)	1.97 (1.72–2.24)	1.81 (1.58–2.07)	1729 / 37715	0.0873644
Hip osteoarthritis	1.38 (1.31–1.46)	1.37 (1.29–1.44)	2.01 (1.74–2.32)	1.91 (1.65–2.21)	1518 / 37926	0.0770459
Hypercholesterolemia	1.72 (1.67–1.77)	1.68 (1.63–1.73)	1.84 (1.74–1.94)	1.69 (1.59–1.78)	9652 / 29792	0.438977
Hypertension	1.57 (1.51–1.62)	1.55 (1.49–1.60)	1.49 (1.39–1.59)	1.39 (1.30–1.49)	5202 / 29034	0.307951
Hypothyroidism	1.47 (1.43–1.52)	1.46 (1.41–1.50)	1.88 (1.74–2.03)	1.79 (1.65–1.94)	4682 / 34762	0.141847
Knee osteoarthritis	1.35 (1.30–1.40)	1.33 (1.28–1.38)	1.74 (1.60–1.89)	1.67 (1.53–1.82)	3423 / 36021	0.159391
Osteoporosis	1.31 (1.25–1.38)	1.30 (1.23–1.37)	1.86 (1.63–2.12)	1.79 (1.57–2.04)	1748 / 36599	0.090644
Prostate cancer	2.33 (2.10–2.58)	2.24 (2.02–2.49)	2.87 (2.31–3.57)	2.31 (1.84–2.90)	529 / 8944	0.11443
Seropositive rheumatoid arthritis	1.72 (1.61–1.83)	1.70 (1.59–1.81)	3.00 (2.33–3.86)	2.66 (2.06–3.44)	783 / 38661	0.0308285
Stroke	1.15 (1.08–1.22)	1.15 (1.08–1.22)	1.17 (0.98–1.39)	1.16 (0.97–1.38)	1214 / 35388	0.0825365
Type 2 diabetes	1.88 (1.82–1.95)	1.84 (1.77–1.90)	2.05 (1.90–2.21)	1.79 (1.66–1.93)	4270 / 34527	0.186431
Venous thromboembolism	1.41 (1.34–1.48)	1.40 (1.33–1.47)	1.87 (1.58–2.21)	1.77 (1.49–2.09)	1435 / 38009	0.062443

### Sheet: Supplementary Table 5
Supplementary Table 5. Odds ratios (OR) with 95% confidence intervals (95% CI) for polygenic risk score (PRS; per standard deviations, SD) and positive second-degree family history (FH2nd).
Disease	PRS	PRS adjusted with FH2nd	FH2nd	FH2nd adjusted with PRS	N cases / N controls	Prevalence of FH2nd
	OR (95% CI)	OR (95% CI)	OR (95% CI)	OR (95% CI)
Alcohol use disorder	1.31 (1.25–1.36)	1.31 (1.25–1.36)	1.47 (1.27–1.70)	1.46 (1.26–1.70)	2589 / 44565	0.0621156
Alzheimer's disease	1.58 (1.37–1.82)	1.59 (1.38–1.83)	0.75 (0.47–1.22)	0.68 (0.42–1.11)	197 / 46957	0.061331
Asthma	1.42 (1.38–1.46)	1.42 (1.38–1.46)	1.23 (1.13–1.35)	1.21 (1.11–1.32)	4799 / 42355	0.11613
Atopic dermatitis	1.30 (1.25–1.36)	1.30 (1.25–1.36)	1.20 (0.92–1.56)	1.18 (0.91–1.55)	2345 / 44809	0.0190228
Atrial fibrillation	1.89 (1.80–1.99)	1.89 (1.79–1.99)	1.28 (1.15–1.43)	1.20 (1.07–1.34)	1910 / 45119	0.192963
Breast cancer	1.84 (1.71–1.98)	1.83 (1.70–1.97)	1.47 (1.20–1.81)	1.38 (1.12–1.70)	881 / 18092	0.104148
Chronic kidney disease	1.11 (1.01–1.21)	1.11 (1.01–1.21)	0.89 (0.54–1.46)	0.90 (0.55–1.47)	456 / 43066	0.0329948
Colorectal cancer	1.51 (1.36–1.67)	1.50 (1.36–1.66)	1.85 (1.19–2.89)	1.79 (1.14–2.78)	378 / 46319	0.0263829
Coronary artery disease	1.61 (1.52–1.71)	1.61 (1.51–1.70)	1.11 (0.98–1.25)	1.08 (0.95–1.22)	1547 / 42378	0.188799
Depression	1.25 (1.22–1.29)	1.25 (1.22–1.29)	1.29 (1.18–1.41)	1.27 (1.16–1.39)	6573 / 40581	0.0871824
Epilepsy	1.17 (1.10–1.25)	1.17 (1.10–1.25)	1.13 (0.81–1.56)	1.11 (0.80–1.54)	1168 / 45986	0.0288841
Glaucoma	1.73 (1.63–1.84)	1.73 (1.63–1.84)	1.31 (1.09–1.58)	1.27 (1.05–1.53)	1110 / 46044	0.0815625
Gout	1.69 (1.59–1.78)	1.68 (1.59–1.78)	1.30 (1.11–1.52)	1.22 (1.04–1.44)	1414 / 45740	0.0980193
Hip osteoarthritis	1.44 (1.35–1.52)	1.43 (1.35–1.52)	1.33 (1.11–1.59)	1.28 (1.07–1.53)	1242 / 45912	0.0842134
Hypercholesterolemia	1.74 (1.69–1.80)	1.74 (1.68–1.79)	1.27 (1.20–1.34)	1.22 (1.15–1.29)	8067 / 39087	0.478963
Hypertension	1.60 (1.54–1.66)	1.59 (1.54–1.65)	1.17 (1.09–1.25)	1.14 (1.06–1.22)	4680 / 38111	0.345213
Hypothyroidism	1.47 (1.43–1.52)	1.47 (1.43–1.52)	1.23 (1.14–1.34)	1.21 (1.11–1.31)	4963 / 42191	0.147368
Knee osteoarthritis	1.31 (1.25–1.36)	1.30 (1.25–1.35)	1.24 (1.13–1.37)	1.22 (1.10–1.34)	2973 / 44181	0.166073
Osteoporosis	1.31 (1.24–1.39)	1.31 (1.24–1.39)	1.26 (1.08–1.48)	1.24 (1.06–1.45)	1368 / 44444	0.098293
Prostate cancer	2.35 (2.10–2.62)	2.34 (2.09–2.62)	1.32 (1.02–1.71)	1.21 (0.92–1.59)	445 / 11910	0.123513
Seropositive rheumatoid arthritis	1.71 (1.61–1.82)	1.71 (1.60–1.82)	1.56 (1.14–2.13)	1.46 (1.07–2.00)	802 / 46352	0.0334436
Stroke	1.13 (1.05–1.20)	1.13 (1.05–1.20)	1.07 (0.89–1.28)	1.06 (0.88–1.28)	980 / 42945	0.102584
Type 2 diabetes	1.91 (1.84–1.98)	1.90 (1.83–1.97)	1.28 (1.19–1.39)	1.19 (1.10–1.29)	4120 / 42318	0.202614
Venous thromboembolism	1.41 (1.34–1.48)	1.40 (1.34–1.48)	1.25 (1.02–1.52)	1.21 (0.99–1.47)	1344 / 45810	0.0650634

### Sheet: Supplementary Table 6
Supplementary Table 6. Odds ratios (OR) with 95% confidence intervals (95% CI) for polygenic risk score (PRS; per standard deviations, SD) and parental cause of death (FHP)
Disease	PRS	PRS adjusted with FHP	FHP	FHP adjusted with PRS	N cases / N controls	Prevalence of FHP
	OR (95% CI)	OR (95% CI)	OR (95% CI)	OR (95% CI)
Alcohol use disorder	1.28 (1.26–1.31)	1.28 (1.25–1.30)	2.15 (1.97–2.34)	2.09 (1.92–2.28)	13484 / 214498	0.026967
Alzheimer's disease	1.73 (1.65–1.81)	1.72 (1.64–1.80)	1.46 (1.25–1.70)	1.32 (1.13–1.54)	1586 / 226396	0.0750629
Asthma	1.42 (1.40–1.44)	1.42 (1.40–1.44)	1.93 (1.75–2.12)	1.84 (1.67–2.04)	22450 / 205532	0.0126764
Atrial fibrillation	1.85 (1.82–1.89)	1.85 (1.81–1.88)	1.49 (1.40–1.58)	1.36 (1.27–1.44)	13942 / 213202	0.061
Breast cancer	1.76 (1.72–1.81)	1.76 (1.72–1.80)	2.02 (1.79–2.28)	1.74 (1.54–1.97)	8733 / 124920	0.0174332
Chronic kidney disease	1.18 (1.13–1.22)	1.18 (1.13–1.13)	1.55 (1.23–1.95)	1.55 (1.23–1.95)	2992 / 207039	0.0127933
Colorectal cancer	1.56 (1.49–1.62)	1.55 (1.49–1.61)	1.60 (1.33–1.92)	1.45 (1.21–1.75)	2529 / 222807	0.0236358
Coronary artery disease	1.58 (1.54–1.61)	1.56 (1.53–1.60)	1.45 (1.39–1.51)	1.37 (1.31–1.43)	11350 / 200291	0.236088
Depression	1.25 (1.24–1.27)	1.25 (1.24–1.27)	1.40 (1.14–1.71)	1.40 (1.15–1.72)	28370 / 199612	0.00323271
Hypertension	1.55 (1.52–1.57)	1.54 (1.52–1.57)	1.19 (1.14–1.25)	1.15 (1.10–1.21)	32920 / 172123	0.054374
Prostate cancer	2.15 (2.07–2.22)	2.13 (2.06–2.20)	2.34 (2.06–2.65)	1.97 (1.73–2.25)	4586 / 89743	0.0271285
Seropositive rheumatoid arthritis	1.73 (1.68–1.77)	1.72 (1.68–1.77)	2.82 (2.25–3.53)	2.29 (1.82–2.88)	4587 / 223395	0.00539078
Stroke	1.16 (1.13–1.19)	1.16 (1.13–1.19)	1.12 (1.04–1.20)	1.11 (1.03–1.19)	6769 / 204872	0.0760155
Type 2 diabetes	1.93 (1.91–1.96)	1.92 (1.89–1.95)	1.75 (1.68–1.82)	1.53 (1.47–1.60)	25426 / 195598	0.0705987
Venous thromboembolism	1.44 (1.42–1.47)	1.44 (1.41–1.47)	1.31 (1.16–1.48)	1.28 (1.13–1.45)	8144 / 219838	0.0209402

### Sheet: Supplementary Table 7
Supplementary Table 7. Odds ratios (OR) with 95% confidence intervals (95% CI) for high polygenic risk score (PRS) and positive first-degree family history (FH1st)
High PRS was defined as a PRS above the 90th percentile of the distribution, with the rest as the reference.
Disease	High PRS	High PRS adjusted FH1st	FH1st	FH1st adjusted with high PRS	N cases / N controls	Prevalence of FH1st
	OR (95% CI)	OR (95% CI)	OR (95% CI)	OR (95% CI)
Alcohol use disorder	1.34 (1.17–1.53)	1.31 (1.15–1.50)	2.21 (1.91–2.56)	2.20 (1.90–2.54)	2201 / 37243	0.0554964
Alzheimer's disease	3.50 (2.79–4.38)	3.36 (2.67–4.22)	2.06 (1.64–2.59)	1.91 (1.52–2.41)	582 / 38862	0.0487527
Asthma	2.09 (1.91–2.28)	2.06 (1.88–2.25)	1.79 (1.64–1.96)	1.76 (1.61–1.92)	4105 / 35339	0.113249
Atopic dermatitis	1.61 (1.40–1.87)	1.60 (1.39–1.85)	1.86 (1.48–2.35)	1.84 (1.46–2.32)	1609 / 37835	0.0237805
Atrial fibrillation	3.65 (3.27–4.08)	3.44 (3.07–3.85)	1.94 (1.77–2.13)	1.80 (1.63–1.98)	2626 / 36704	0.160912
Breast cancer	2.76 (2.31–3.30)	2.57 (2.15–3.08)	2.36 (1.97–2.83)	2.15 (1.79–2.59)	886 / 14395	0.097703
Chronic kidney disease	1.72 (1.19–2.50)	1.70 (1.17–2.48)	3.25 (2.41–4.37)	3.23 (2.40–4.33)	515 / 35767	0.0270658
Colorectal cancer	2.16 (1.68–2.77)	2.11 (1.64–2.71)	2.60 (1.79–3.77)	2.48 (1.71–3.60)	438 / 39006	0.0228932
Coronary artery disease	2.07 (1.81–2.38)	2.02 (1.75–2.32)	1.57 (1.41–1.75)	1.53 (1.37–1.71)	2113 / 34489	0.150511
Depression	1.56 (1.42–1.71)	1.53 (1.40–1.68)	1.87 (1.71–2.05)	1.85 (1.69–2.03)	4889 / 34555	0.0905841
Epilepsy	1.35 (1.11–1.64)	1.35 (1.11–1.64)	1.67 (1.24–2.24)	1.67 (1.24–2.24)	1056 / 38388	0.0278623
Glaucoma	2.56 (2.23–2.95)	2.44 (2.12–2.80)	2.60 (2.25–3.00)	2.47 (2.14–2.85)	1415 / 38029	0.0690346
Gout	2.58 (2.27–2.93)	2.50 (2.20–2.85)	1.97 (1.72–2.24)	1.88 (1.65–2.15)	1729 / 37715	0.0873644
Hip osteoarthritis	1.86 (1.61–2.16)	1.80 (1.55–2.08)	2.01 (1.74–2.32)	1.94 (1.68–2.25)	1518 / 37926	0.0770459
Hypercholesterolemia	2.47 (2.27–2.69)	2.36 (2.17–2.57)	1.84 (1.74–1.94)	1.79 (1.69–1.89)	9652 / 29792	0.438977
Hypertension	2.21 (2.01–2.44)	2.16 (1.96–2.38)	1.49 (1.39–1.59)	1.45 (1.36–1.56)	5202 / 29034	0.307951
Hypothyroidism	2.14 (1.95–2.34)	2.09 (1.91–2.28)	1.88 (1.74–2.03)	1.84 (1.70–1.99)	4682 / 34762	0.141847
Knee osteoarthritis	1.69 (1.52–1.88)	1.65 (1.48–1.83)	1.74 (1.60–1.89)	1.71 (1.57–1.87)	3423 / 36021	0.159391
Osteoporosis	1.59 (1.38–1.84)	1.56 (1.35–1.80)	1.86 (1.63–2.12)	1.84 (1.61–2.10)	1748 / 36599	0.090644
Prostate cancer	4.54 (3.63–5.68)	4.18 (3.34–5.25)	2.87 (2.31–3.57)	2.58 (2.06–3.22)	529 / 8944	0.11443
Seropositive rheumatoid arthritis	2.99 (2.51–3.55)	2.90 (2.43–3.44)	3.00 (2.33–3.86)	2.78 (2.16–3.59)	783 / 38661	0.0308285
Stroke	1.34 (1.12–1.60)	1.34 (1.12–1.60)	1.17 (0.98–1.39)	1.16 (0.98–1.38)	1214 / 35388	0.0825365
Type 2 diabetes	3.07 (2.81–3.37)	2.91 (2.66–3.19)	2.05 (1.90–2.21)	1.94 (1.80–2.09)	4270 / 34527	0.186431
Venous thromboembolism	2.17 (1.89–2.49)	2.13 (1.86–2.45)	1.87 (1.58–2.21)	1.81 (1.53–2.15)	1435 / 38009	0.062443

### Sheet: Supplementary Table 8
Supplementary Table 8. Number of individuals with positive FHP by tertiles of age at death, and age limits for tertiles (supporting data for Figure 3).
	Number of individuals with positive FHP			Age limits for tertiles
Disease	Tertile 1	Tertile 2	Tertile 3	Tertile 1 - Tertile 2	Tertile 2 - Tertile 3
Alcohol use disorder	2047	2047	2054	54.9995	64.409
Alzheimer's disease	5699	5703	5711	83.463	88.72
Asthma	962	963	965	75.64	84.1415
Atrial fibrillation	3815	3822	3817	81.56	87.82
Breast cancer	776	776	778	60.7401	74.7411
Chronic kidney disease	894	890	903	80.36	87.2834
Colorectal cancer	1780	1772	1774	69.97	79.93
Coronary artery disease	16685	16601	16680	69.08	80.39
Depression	246	245	246	63.2349	79.1418
Hypertension	3740	3686	3723	76.34	85.15
Prostate cancer	851	854	854	76.05	83.78
Seropositive rheumatoid arthritis	428	391	410	73.98	80.51
Stroke	5367	5339	5382	74.31	83.06
Type 2 diabetes	5146	5211	5247	75.85	83.54
Venous thromboembolism	1589	1594	1591	72.75	81.55

### Sheet: Supplementary Table 9
Supplementary Table 9. Comparison of published effect sizes for family history to our effect size estimate for positive first-degree family history (FH1st). For effect sizes, 95% confidence intervals are displayed when available.
Disease	Country	Sample size	Effect size reported in study	Our odds ratio for FH1st (95% CI)	PMID	First author & year
Alcohol use disorder	USA	23,152 individuals	OR 1.9 (1.7–2.2) for first-degree relatives	2.2 (1.9–2.6)	1626658	Dawson et al. 1992
Alzheimer's disease	USA	270,818 individuals, 4,436 cases	RR 1.7 (1.6–1.9) for first-degree relatives	2.1 (1.6–2.6)	30867271	Cannon–Albright et al. 2019
Asthma	Finland	2,562 individuals	HR 1.9 (1.4–2.7) for maternal, 2.0 (1.4–3.0) for paternal, and 2.3 (1.7–3.1) for family history in sibling	1.8 (1.6–2.0)	23992594	Paaso et al. 2013
Atopic dermatitis	Sweden	3,559 children	OR 1.7 for parental history of eczema	1.9 (1.5–2.4)	12956743	Böhme et al. 2003
Atrial fibrillation	Denmark	331,161 cases	RR 3.4 (maternal history), RR 2.8 (paternal history), and RR 5.2 (siblings)	1.9 (1.8–2.1)	26559919	Gundlund et al. 2016
Atrial fibrillation	USA	11,971 individuals	HR 1.4 (1.1–1.7) for first-degree family history	1.9 (1.8–2.1)	21076174	Lubitz et al. 2010
Breast cancer	United Kingdom	103,738 individuals	OR 1.8 (1.6–2.0) for one first-degree family member	2.4 (2.0–2.8)	28578505	Brewer et al. 2017
Chronic kidney disease	UK	1,574,749 individuals, 23786 cases	HR 2.1 (1.4 to 3.3) in women, 3.6 (2.2 to 5.8) in men any family history	3.3 (2.4–4.4)	20565929	Hippisley–Cox et al. 2010
Colorectal cancer	USA	2,543 cases	OR 2.2 (1.7–2.7) in men, 2.4 (1.9–3.0) in women for first-degree family history	2.6 (1.8–3.8)	7932826	Slattery et al. 1994
Coronary artery disease	Finland	52,726 individuals. 1,264 cases	HR 1.4 (1.2–1.6) for family history	1.6 (1.4–1.8)	20971364	Ripatti et al. 2010
Depression	USA	62 multigenerational families	HR 2.0 (1.1–3.8) for parental family history	1.9 (1.7-2.1)	27532344	Weissman et al. 2016
Epilepsy	USA	2439 individuals 660 cases	Standardized incidence ratio 3.3 (2.45–4.32) for first-degree family history	1.7 (1.2–2.2)	24468822	Peljto et al. 2014
Glaucoma	Australia	2415 individuals 56 cases	RR 2.10 (1.1–4.2) any family history	2.6 (2.3–3.0)	12939292	Le et al. 2003
Glaucoma	Australia	3,271 individuals	RR 2.1 (1.0–4.2) for any family history	2.6 (2.3–3.0)	12939292	Le et al. 2003
Gout	Taiwan	1,045,059 cases	RR 1.9 (in men, 1.9–1.9) and 2.0 (in women, 1.9–2.0) for first-degree family history	2.0 (1.7–2.2)	24265412	Kuo et al. 2015
Hip osteoarthritis	Denmark	1,420 individuals	RR 2.1 (1.6–2.7) in women, RR 2.1 (1.6–2.8) in men for persistent hip/knee pain with any family history	2.0 (1.7–2.3)	30126395	van Tunen et al. 2018
Hypercholesterolemia	USA	1,005 individuals 65 cases	OR 2.1 (1.4–3.1) for any family history	1.8 (1.7–1.9)	2748269	Griffin et al. 1989
Hypertension	USA	655 individuals 357 cases	RR 1.3 (1.1–1.6) for family history in either parent	1.5 (1.4–1.6)	3217372	Friedman et al. 1988
Hypothyroidism	Sweden	7,485 individuals	Standardized incidence ratio for parental history 1.5 (1.2–1.9) and 1.7 (0.8–3.6) in sibling	1.9 (1.7–2.0)	19248111	Hemminki et al. 2009
Knee osteoarthritis	Denmark	1,420 individuals	RR 2.1 (1.6–2.7) in women, RR 2.1 (1.6–2.8) in men for persistent hip/knee pain with any family history	1.7 (1.6–1.9)	30126395	van Tunen et al. 2018
Osteoporosis	USA	8,073 individuals	OR 2.3 (1.9–2.8) for any family history	1.9 (1.6–2.1)	18541176	Robitaille et al. 2008
Osteoporosis	United Kindom	1,003 individuals	OR 2.0 (1.0–3.8) for fracture risk with any family history	1.9 (1.6–2.1)	10501797	Keen et al. 1999
Prostate cancer	UK	219,335 individuals 4575 cases	HR 1.9, 1.8–2.1) for first-degree family history	2.9 (2.3–3.6)	28910820	Perez–Cornago et al. 2017
Prostate cancer	UK	844,455 individuals 40,821 cases	HR 1.8 (1.7 to 2.0) for any family history	2.9 (2.3–3.6)	33875417	Hippislay–Cox et al. 2021
Rheumatoid arthritis	Denmark	9,118 cases	HR 2.6–2.9 for offspring	3.0 (2.3–3.9)	22586159	Somers et al. 2013
Rheumatoid arthritis	Sweden	88,639 cases	OR 3.2 (3.0–3.3) for any first-degree relative	3.0 (2.3–3.9)	23897126	Frisell et al. 2013
Stroke	Multiple countries (review)	655,552 individuals	RR 1.3 (1.0–1.6) for paternal, 1.3 (1.2–1.4) for maternal, and 1.3 (1.0–1.6) for family history in sibling	1.2 (1.0–1.4)	30472175	Yu et al. 2019
Type 2 diabetes	Ireland	537 cases	OR 2.2 (1.9–2.7) for any family history of any diabetes	2.1 (1.9–2.2)	25874867	Sinnott et al. 2015
Type 2 diabetes	Multiple European countries	12,403 cases	HR 2.7 (2.5–3.0) for first-degree family history of type 2 diabetes	2.1 (1.9–2.2)	23052052	Scott et al. 2013
Type 2 diabetes	Finland	21,030 individuals	HR 1.6 (1.5–1.8) for first-degree family history of any diabetes	2.1 (1.9–2.2)	32273609	Mars et al. 2020
Venous thromboembolism	Netherlands	1,605 cases	OR 2.2 (1.9-2.6) for first-degree family history	1.9 (1.6–2.2)	19307525	Bezemer et al. 2009
Venous thromboembolism	USA	3,024 individuals	OR 2.0 (1.2–3.6) for pulmonary embolism for any family history of venous thromboembolism	1.9 (1.6–2.2)	29338966	Kelly et al. 2018
RR = relative risk; OR = odds ratio; HR = hazard ratio
